# Maternal age-related differences in the timing of pregnancy loss in a nationwide ART cohort

**DOI:** 10.64898/2026.09.28.26364171

**Authors:** Felix Evers, Karin Ytterberg, Alba Rocio Ramirez Jimenez, Yan Zhao, Patricia Nyeboe, Maria C Magnus, Julius Juodakis, Bo Jacobsson, Pol Solé-Navais

## Abstract

**Study question:** Are maternal age and a history of previous pregnancy losses associated with the timing of pregnancy loss for women undergoing ART treatment?

**Summary answer:** Among women who underwent ART treatment, younger women had a higher risk of very early biochemical pregnancy losses. Women with previous pregnancy losses overall experienced pregnancy losses at an earlier gestational age.

**What is known already:** Maternal age and history of pregnancy loss are two of the strongest, independent determinants of pregnancy loss risk.

**Study design, size, duration:** This retrospective cohort study comprises all embryo transfers in Sweden between 2007 and 2022 (n = 202,008). The Swedish Quality Register for Assisted Reproduction (Q-IVF) provides information on confirmed pregnancies from two weeks after embryo transfer. Additional information was retrieved from the Swedish Medical Birth Register and the National Patient Register.

**Participants/materials, setting, methods:** We studied 202,008 embryo transfers resulting in 80,673 biochemically verified pregnancies and 21,240 pregnancy losses. We assessed the associations between two exposures (maternal age and history of pregnancy loss) and four outcomes (implantation failure, pregnancy loss, the proportion of pregnancy losses occurring within the biochemical pregnancy window, and the gestational duration when the pregnancy loss was diagnosed). Fixed and mixed linear and logistic regression models were used, the latter to account for unmeasured confounding shared across pregnancies from the same mothers. Through analyses of subgroups including oocyte recipients (n = 3,558) and women undergoing treatment due to male infertility (n = 41,721), we attempted to tease out the effects of potential unmeasured confounders, such as maternal oocyte aneuploidies.

**Main results and the role of chance:** Mean maternal age was 34 years, 23 % had a history of pregnancy loss, implantation failure occurred after 60 % of embryo transfers and pregnancy loss occurred in 26 % after successful implantation.

Higher maternal age was associated with increased risk of implantation failure (OR = 1.02 per year; 95% CI = 1.02, 1.02), and pregnancy loss after successful implantation (OR = 1.05 per year; 95% CI = 1.05, 1.06). We observed no relationship between maternal age and the risk of implantation failure or pregnancy loss among women undergoing ART with donated oocytes. Among those who experienced pregnancy loss, the proportion of pregnancy losses within the biochemical window decreased with increasing maternal age (OR = 0.94 per year; 95% CI = 0.93, 0.94), a result consistent across all subgroups and regardless of oocyte origin.

The number of previous pregnancy losses was associated with a lower risk of implantation failure (OR = 0.82; 95% CI = 0.81, 0.84), but not with pregnancy loss in the index pregnancy after accounting for within-women correlations using mixed-effects models (OR = 1.02; 95% CI= 0.99, 1.04).

**Limitations, reasons for caution:** Since all women studied underwent ART treatment, the findings may not apply to naturally conceived pregnancies. The gestational duration of pregnancy losses reflects the time at diagnosis, and thus is an upper bound for the pregnancy loss.

**Wider implications of the findings:** This study confirms (oocyte) maternal age and history of pregnancy loss as influential in risk of implantation failure and pregnancy loss, and suggests that maternal age may delay the timing of the pregnancy loss, particularly among pregnancy losses occurring within the biochemical pregnancy window.

**Study funding/competing interest(s):** Funding for this research project was granted by the Swedish Research Council; the Swedish Society for Medical Research; the Agreement concerning research and education of doctors; FORTE; Swedish Research Council for Health, Working Life and Welfare; the Hjalmar Svensson Foundation; the Research Council of Norway. The authors declare no conflicts of interest.

**Trial registration number:** N/A
