## Supplementary Tables for "Maternal age-related differences in the timing of pregnancy loss in a nationwide ART cohort"

### Sheet: Supplementary Table 1
Supplementary Table 1. ICD codes used to extract information on previous miscarriages, recurrent miscarriage, female infertility and male infertility from the Swedish Patient Register.
Diagnosis	ICD-codes
Miscarriage	ICD-8: 634,60; 643,00; 643,10; 643,20; 643,99
	ICD-9: 632; 634
	ICD-10: O03; O03.0; O03.1; O03.2; O03.3; O03.4; O03.5; O03.6; O03.7; O03.8; O03.9; O02.0; O02.1; O02.8; O02.9
Female infertility	ICD-10: N97; N97.0; N97.1; N97.2; N97.3; N97.4; N97.8; N97.9
Male infertility	ICD-10: N97.4

### Sheet: Supplementary Table 2
Supplementary Table 2. Summary of statistical analyses as presented in the manuscript.
Exposure	Outcome	Statistical analysis	Sample analysed
Maternal age	Implantation failure	Rate	All embryo transfers (autologous and donated oocytes separated)
Maternal age	Pregnancy loss	Rate	Embryo transfers with successful implantation (autologous and donated oocytes separated)
Maternal age	Implantation failure	Logistic mixed-effects models (mother-specific random intercept)	All embryo transfers
Maternal age	Pregnancy loss	Logistic mixed-effects regression model (mother-specific random intercept)	Embryo transfers with successful implantation
Maternal age (continuous and age tertiles)	Biochemical pregnancy loss among all losses	Logistic mixed-effects regression model	All embryo transfers resulting in pregnancy losses. Separate analyses for autologous oocytes, donated oocytes, and male infertility-groups, and for biochemical and clinical pregnancy losses per separate.
Maternal age (continuous and age tertiles)	Gestational duration when pregnancy loss is diagnosed	Linear mixed-effects regression model	All embryo transfers resulting in pregnancy losses. Separate analyses for autologous oocytes, donated oocytes, and male infertility-groups, and for biochemical and clinical pregnancy losses per separate.
Number of previous pregnancy losses (categories)	Implantation failure	Logistic mixed-effects regression model	All embryo transfers
Number of previous pregnancy losses (categories)	Pregnancy loss	Logistic mixed-effects regression model	Embryo transfers with successful implantation
Number of previous pregnancy losses (categories)	Biochemical pregnancy loss	Logistic mixed-effects regression model	All embryo transfers resulting in pregnancy losses in women using autologous oocytes
Number of previous pregnancy losses (categories)	Gestational duration when pregnancy loss is diagnosed	Linear mixed-effects regression model	All embryo transfers resulting in pregnancy losses in women using autologous oocytes
Previous pregnancy loss	Biochemical pregnancy loss	Logistic fixed-effects regression model	Embryo transfers resulting in pregnancy loss in women using autologous oocytes. One randomly selected embryo transfer per mother.
Previous pregnancy loss	Gestational duration when pregnancy loss is diagnosed	Linear fixed-effects regression model	Embryo transfers resulting in pregnancy loss in women using autologous oocytes One randomly selected embryo transfer per mother.

### Sheet: Supplementary Table 3
Supplementary Table 3. Descriptive characteristics of study participants by maternal age tertile for all embryo transfers and in succesful embryo implantations, in cycles using autologous oocytes. Data are presented as mean (standard deviation) or counts (percentage).
	All (n= 192,367)			Implantation success (n= 77,249)
	Maternal age tertiles			Maternal age tertiles
	First (n= 64,123)	Second (n = 64,122)	Third (n = 64,122)	First (n= 25,750)	Second (n = 25,750)	Third (n = 25,749)
Maternal age, years	29.38 (2.33)	34.57 (1.21)	39.32 (1.84)	28.96 (2.23)	33.94 (1.17)	38.61 (1.87)
Missing, n	0	0	0	0	0	0
Gestational duration, days	222.52 (85.43)	217.13 (89.07)	200.06 (97.94)	222.61 (85.50)	218.69 (87.87)	201.88 (97.23)
Missing, n	36446	38890	43665	1275	1273	0
Incubation days, n
1	15 (0.02)	13 (0.02)	40 (0.06)	-	2 (0.01)	4 (0.02)
2	28,989 (45.21)	30,038 (46.85)	30,639 (47.78)	10,270 (39.88)	10,380 (40.31)	10,552 (40.98)
3	8,059(12.57)	8,238 (12.85)	9,707 (15.14)	3,036(11.79)	2,999 (11.65)	3,158 (12.26)
4	471 (0.73)	504 (0.79)	408 (0.64)	182 (0.71)	185 (0.72)	169 (0.66)
5	21,857 (34.09)	19,952 (31.12)	17,607 (27.46)	10,518(40.85)	10,018 (38.90)	9,307 (36.15)
6	4,722 (7.36)	5,369 (8.37)	5,712 (8.91)	1,739 (6.75)	2,162 (8.40)	2,555 (9.92)
7	10 (0.02)	8 (0.01)	9 (0.01)	4 (0.02)	4 (0.02)	4 (0.02)
Missing, n	0	0	0	0?	0?	0?
Outcome of embryo transfer, n
Implantation failure	34,994 (54.57)	37,581 (58.61)	42,543 (66.35)	0 (0)	0 (0)	0 (0)
Biochemical loss	2,745 (4.28)	2,236 (3.49)	2,002 (3.12)	2,443 (9.49)	2,143 (8.32)	2,397 (9.31)
Fetal loss <13 gw	3,209 (5)	3,801 (5.93)	4,526 (7.06)	2,831 (10.99)	5,205 (20.21)	5,205 (20.21)
Fetal loss 13-22 gw	467 (0.73)	497 (0.78)	426 (0.66)	391 (1.52)	496 (1.93)	496 (1.93)
Fetal loss 22-28 gw	47 (0.07)	43 (0.07)	37 (0.06)	42 (0.16)	46 (0.18)	46 (0.18)
Fetal loss >28 gw	114 (0.18)	111 (0.17)	86 (0.13)	96 (0.37)	99 (0.38)	99 (0.38)
Liveborn	22,547 (35.16)	19,853 (30.96)	14,502 (22.62)	19,947 (77.46)	17,506 (67.99)	17,506 (67.99)
Missing	0	0	0
Oocyte recipients, n	0	0	0	0?	0	0
Missing, n	0	0	0	0?	0	0
Sperm donation, n	2,520 (3.96)	3,081 (4.84)	4,604 (7.21)	1,090 (4.25)	1,967 (7.66)	1,967 (7.66)
Missing, n	479	422	229	107	69	69
Performed treatment, n
ICSI	29,172 (45.76)	26,869 (42.12)	25,134 (39.37)	11,547 (45.08)	9,750 (38.02)	9,750 (38.02)
IVF	30,490 (47.83)	33,193 (52.04)	35,614 (55.79)	12,355 (48.24)	14,472 (56.43)	14,472 (56.43)
Combination	4,087 (6.41)	3,725 (5.84)	3,090 (4.84)	1,710 (6.68)	1,424 (5.55)	1,424 (5.55)
Missing, n	374	335	284	138	103	103
Frozen embryo transfer, n	29,130 (45.43)	29,201 (45.54)	27,295 (42.57)	11,899 (46.21)	12,459 (48.39)	12,459 (48.39)
Previous pregnancy losses, n
0	52,124 (81.29)	49,895 (77.81)	46,436 (72.42)	20,896 (81.15)	18,532 (71.97)	18,532 (71.97)
1	9,284 (14.48)	10,524 (16.41)	11,845 (18.47)	3,756 (14.59)	4,818 (18.71)	4,818 (18.71)
2	2,033 (3.17)	2,738 (4.27)	4,054 (6.32)	813 (3.16)	1,654 (6.42)	1,654 (6.42)
3	682 (1.06)	965 (1.50)	1,787 (2.79)	285 (1.11)	745 (2.89)	745 (2.89)
Missing, n	0	0	0	0	0	0
Female infertility, n	40,448 (63.08)	38,145 (59.49)	34,819 (54.30)	17,023 (66.11)	16,240 (63.07)	15,154 (58.85)
Male infertility, n	16,313 (25.44)	13,886 (21.66)	10,073 (15.71)	6,753 (26.23)	5,750 (22.33)	4,561 (17.71)

### Sheet: Supplementary Table 4
Supplementary Table 4. Descriptive characteristics of study participants by maternal age tertile for all embryo transfers and in succesful embryo implantations in women undergoing ART with donated oocytes. Data are presented as mean (standard deviation) or counts (percentage).
	All (n= 2,711)			Implantation success (n= 1.169)
	Maternal age tertiles			Maternal age tertiles
	First (n= 904)	Second (n = 904)	Third (n = 903)	First (n= 390)	Second (n = 390)	Third (n = 389)
Maternal age, years	30.39 (2.21)	35.73 (1.36)	40.73 (2.02)	30.24 (2.25)	35.75 (1.49)	41.10 (2.06)
Missing, n	0	0	0	0	0	0
Gestational duration, days	199.89 (96.23)	212.54 (89.33)	205.51 (92.79)	199.58 (96.89)	212.68 (88.91)	205.02 (92.81)
Missing, n	537	569	523	32	29	26
Incubation days, n
1	-	-	-	-	-	-
2	485.00 (53.65)	483.00 (53.43)	195.00 (21.59)	198.00 (50.77)	172.00 (44.10)	65.00 (16.71)
3	102.00 (11.28)	86.00 (9.51)	66.00 (7.31)	40.00 (10.26)	39.00 (10.00)	26.00 (6.68)
4	6.00 (0.66)	2.00 (0.22)		2 (0.51)	1 (0.26)	-
5	240 (26.55)	245 (27.10)	518 (57.36)	119 (30.51)	140 (35.90)	252 (64.78)
6	71 (7.85)	88 (9.73)	123 (13.62)	31 (7.95)	38 (9.74)	46 (11.83)
7	0	0	1 (0.11)	-	-	-
Missing, n	0	0	0	0	0	0
Outcome of embryo transfer, n
Implantation failure	504 (55.75)	544 (60.18)	494 (54.71)	0 (0)	0 (0)	0 (0)
Biochemical loss	50 (5.53)	37 (4.09)	41 (4.54)	50 (12.82)	42 (10.77)	36 (9.25)
Fetal loss <13 gw	74 (8.19)	56 (6.19)	75 (8.31)	73 (18.72)	59 (15.13)	73 (18.77)
Fetal loss 13-22 gw	10 (1.11)	6 (0.66)	4 (0.44)	8 (2.05)	8 (2.05)	4 (1.03)
Fetal loss 22-28 gw	0 (0)	0 (0)	0 (0)	0 (0)	0 (0)	0 (0)
Fetal loss >28 gw	0 (0)	1 (0.11)	4 (0.44)	0 (0)	1 (0.26)	4 (1.03)
Liveborn	266 (29.42)	260 (28.76)	285 (31.56)	259 (66.41)	280 (71.79)	272 (69.92)
Missing
Oocyte recipients, n	0	0	0
Missing, n	-	-	-	-	-
Sperm donation, n	13 (1.45)	11 (1.22)	80 (8.86)	4 (1.03)	8 (2.05)	36 (9.25)
Missing, n	6	1	0	2	0	0
Performed treatment
ICSI	291 (32.73)	301 (33.30)	393 (43.57)	108 (28.50)	122 (31.52)	169 (43.44)
IVF	547 (61.53)	486 (53.76)	390 (43.24)	248 (65.44)	242 (62.53)	167 (42.93)
Combination	51 (5.74)	1 (0.11)	119 (13.19)	23 (6.07)	23 (5.94)	53 (13.62)
Missing, n	15	10	1	11	3	2
Frozen embryo transfer, n	523 (57.85)	576 (63.72)	751 (83.17)	230 (58.97)	262 (67.18)	326 (83.80)
Previous pregnancy losses, n
0	726 (80.31)	690 (76.33)	610 (67.55)	319 (81.79)	307 (78.72)	259 (66.58)
1	140 (15.49)	153 (16.92)	191 (21.15)	50 (12.82)	57 (14.62)	88 (22.62)
2	29 (3.21)	41 (4.54)	81 (8.97)	16 (4.10)	18 (4.62)	29 (7.46)
3	9 (1)	20 (2.21)	21 (2.33)	5 (1.28)	8 (2.05)	13 (3.34)
Missing, n	0	0	0	0	0	0
Female infertility, n	417 (46.13)	457 (50.55)	418 (46.29)	602 (52.71)	227 (58.21)	210 (53.98)
Male infertility, n	119 (13.16)	160 (17.70)	70 (7.75)	161 (14.10)	62 (15.90)	31 (7.97)

### Sheet: Supplementary Table 5
Supplementary Table 5. Descriptive characteristics of study participants by previous pregnancy loss for all embryo transfers and in succesful embryo implantations in women using their own oocytes. Data are presented as mean (standard deviation) or counts (percentage)
	All (n= 192, 367 )				Implantation success (n= 77, 249)
	Previous pregnancy losses				Previous pregnancy losses
	No (n = 148,455)	One (n = 31,653)	Two (n = 8,825)	Three or more (n =3,434)	No (n = 59,569)	One (n =12,685)	Two (n = 3,585)	Three or more (n =1,410)
Maternal age, years	34.19 (4.45)	34.91 (4.40)	35.82 (4.33)	36.47 (4.30)	33.61 (4.31)	34.33 (4.34)	35.23 (4.25)	35.84 (4.26)
Missing, n					0	0	0	0
Gestational duration, days	216.17 (89.60)	211.58 (92.79)	202.49 (97.18)	194.46 (99.77)	216.19 (89.60)	211.58 (92.79)	202.49 (97.18)	194.46 (99.77)
Missing, n	91844	19616	5442	2099	0	0	0	0
Incubation days, n
1	57 (0.04)	5 (0.02)	3 (0.03)	3 (0.09)	5 (0.01)	1 (0.01)	1 (0.03)	-
2	71,154 (47.93)	13,807 (43.62)	3,485 (39.49)	1,220 (35.53)	24,813 (41.65)	4,773 (37.63)	1,197 (33.39)	419 (29.72)
3	20,571 (13.86)	3,936 (12.43)	1,094 (12.40)	403 (11.74)	7,256 (12.18)	1,384 (10.91)	410 (11.44)	143 (10.14)
4	1,067 (0.72)	198 (0.63)	75 (0.85)	43 (1.25)	420 (0.71)	72 (0.57)	30 (0.84)	14 (0.99)
5	44,564 (30.02)	10,461 (33.05)	3,128 (35.44)	1,263 (36.78)	22,520 (37.80)	5,155 (40.64)	1,532 (42.73)	636 (45.11)
6	11,023 (7.43)	3,240 (10.24)	1,038 (11.76)	502 (14.62)	4,547 (7.63)	1,297 (10.22)	414 (11.55)	198 (14.04)
7	19 (0.01)	6 (0.02)	2 (0.02)	-	8 (0.01)	3 (0.02)	1 (0.03)	-
Missing, n	471?	111?	25?	9?	0	0	0	0
Outcome of embryo transfer, n	89,312 (59.90)?	19,040 (60)?	5,199 (59.33)?	1,996 (58.86)?	0	0	0	0
Implantation failure	88,886 (59.87)	18,968 (59.92)	5,240 (59.38)	2,024 (58.94)	0 (0)	0 (0)	0 (0)	0 (0)
Biochemical loss	5,217 (3.51)	1,227 (3.88)	390 (4.42)	149 (4.34)	5,217 (8.76)	1,227 (9.67)	390 (10.88)	149 (10.57)
Fetal loss <13 gw	8,631 (5.81)	1,966 (6.21)	645 (7.31)	294 (8.56)	8,631 (14.49)	1,966 (15.50)	645 (17.99)	294 (20.85)
Fetal loss 13-22 gw	1,046 (0.70)	243 (0.77)	66 (0.75)	35 (1.02)	1,046 (1.76)	243 (1.92)	66 (1.84)	35 (2.48)
Fetal loss 22-28 gw	91 (0.06)	23 (0.07)	10 (0.11)	3 (0.09)	91 (0.15)	23 (0.18)	10 (0.28)	3 (0.21)
Fetal loss >28 gw	247 (0.17)	38 (0.12)	23 (0.26)	3 (0.09)	247 (0.41)	38 (0.30)	23 (0.64)	3 (0.21)
Liveborn	44,337 (29.87)	9,188 (29.03)	2,451 (27.77)	926 (26.97)	44,337 (74.43)	9,188 (72.43)	2,451 (68.37)	926 (65.67)
Missing	0		0		0	0	0	0
Oocyte recipients, n	0	0	0	0	0	0	0	0
Missing, n	0	0	0		0	0	0	0
Sperm donation, n	8,128 (5.51)	1,625 (5.16)	365 (4.14)	87 (2.54)	3,495 (5.89)	692 (5.47)	156 (4.36)	42 (2.98)
Missing, n	997	109	19	5	244	29	3	1
Performed treatment
ICSI	64,366 (43.60)	12,422 (39.40)	3,255 (37.04)	1,132 (33.11)	25,370 (42.80)	4,869 (38.52)	1,297 (36.33)	468 (33.43)
IVF	74,664 (50.57)	17,459 (55.37)	5,099 (58.03)	2,133 (62.11)	30,241 (51.02)	7,038 (55.68)	2,076 (58.15)	833 (59.50)
Combination	8,609 (5.83)	1,648 (5.23)	433 (4.93)	11 (0.32)	3,667 (6.19)	733 (5.80)	197 (5.52)	99 (7.07)
Missing, n	816	124	38	15?	291	45	15	10
Frozen embryo transfer, n	62,795 (42.30)	16,076 (50.79)	4,737 (53.68)	2,018 (58.77)	27,226 (45.70)	6,751 (53.22)	2,022 (56.40)	867 (61.49)
Female infertility, n	85,854 (57.83)	19,323 (61.05)	5,835 (66.12)	2,400 (69.89)	36,792 (61.76)	8,145 (64.21)	2,459 (68.59)	1,021 (72.41)
Male infertility, n	31,875 (21.47)	6,079 (19.21)	1,694 (19.20)	624 (18.17)	13,513 (22.68)	2,568 (20.24)	704 (19.64)	279 (19.79)

### Sheet: Supplementary Table 6
Supplementary Table 6. Rate of implantation failure and pregnancy loss in cycles using autologous oocytes.
Outcome	Maternal age group	Proportion	n Cases	n total	95% CI
					Lower CI	Upper CI
Pregnancy loss	<=20	0.15	6	40	0.0393445	0.260656
Pregnancy loss	21	0.134454	16	119	0.0731614	0.195746
Pregnancy loss	22	0.192661	42	218	0.140307	0.245014
Pregnancy loss	23	0.183771	77	419	0.146687	0.220855
Pregnancy loss	24	0.174157	124	712	0.146301	0.202014
Pregnancy loss	25	0.178179	227	1274	0.157166	0.199192
Pregnancy loss	26	0.190581	348	1826	0.172566	0.208595
Pregnancy loss	27	0.1875	480	2560	0.17238	0.20262
Pregnancy loss	28	0.185452	617	3327	0.172246	0.198659
Pregnancy loss	29	0.204796	837	4087	0.192424	0.217168
Pregnancy loss	30	0.190761	958	5022	0.179894	0.201627
Pregnancy loss	31	0.191694	1057	5514	0.181304	0.202084
Pregnancy loss	32	0.192506	1120	5818	0.182375	0.202637
Pregnancy loss	33	0.211144	1277	6048	0.200859	0.22143
Pregnancy loss	34	0.215966	1331	6163	0.205693	0.22624
Pregnancy loss	35	0.22305	1318	5909	0.212435	0.233664
Pregnancy loss	36	0.246538	1371	5561	0.235211	0.257866
Pregnancy loss	37	0.24604	1227	4987	0.234086	0.257993
Pregnancy loss	38	0.275281	1225	4450	0.262158	0.288404
Pregnancy loss	39	0.303441	1208	3981	0.28916	0.317723
Pregnancy loss	40	0.335534	813	2423	0.316734	0.354335
Pregnancy loss	41	0.365854	555	1517	0.341615	0.390092
Pregnancy loss	42	0.422346	378	895	0.389987	0.454706
Pregnancy loss	43	0.455385	148	325	0.401242	0.509527
Pregnancy loss	>=44	0.491228	84	171	0.416299	0.566158
Implantation failure	<=20	0.511628	44	86	0.405982	0.617274
Implantation failure	21	0.493878	121	245	0.431273	0.556482
Implantation failure	22	0.570093	305	535	0.528144	0.612043
Implantation failure	23	0.527273	493	935	0.495272	0.559274
Implantation failure	24	0.531537	868	1633	0.507335	0.55574
Implantation failure	25	0.531239	1522	2865	0.512966	0.549512
Implantation failure	26	0.53428	2221	4157	0.519116	0.549443
Implantation failure	27	0.532603	3063	5751	0.519708	0.545498
Implantation failure	28	0.536322	4068	7585	0.525099	0.547544
Implantation failure	29	0.546188	5144	9418	0.536133	0.556243
Implantation failure	30	0.547549	6368	11630	0.538503	0.556595
Implantation failure	31	0.552062	7147	12946	0.543496	0.560629
Implantation failure	32	0.574514	8273	14400	0.566439	0.582589
Implantation failure	33	0.576816	8688	15062	0.568926	0.584706
Implantation failure	34	0.582463	9034	15510	0.574702	0.590224
Implantation failure	35	0.596911	9199	15411	0.589167	0.604656
Implantation failure	36	0.602124	8844	14688	0.594209	0.61004
Implantation failure	37	0.617454	8448	13682	0.60931	0.625597
Implantation failure	38	0.643663	8497	13201	0.635494	0.651833
Implantation failure	39	0.662527	8269	12481	0.654232	0.670823
Implantation failure	40	0.678347	5401	7962	0.668087	0.688607
Implantation failure	41	0.727503	4301	5912	0.716154	0.738853
Implantation failure	42	0.749271	2827	3773	0.735441	0.763101
Implantation failure	43	0.791182	1292	1633	0.771468	0.810896
Implantation failure	>=44	0.786374	681	866	0.759076	0.813672

### Sheet: Supplementary Table 7
Supplementary Table 7. Sensitivity analyses to assess the potential impact of selection bias due to the linkage between the Medical Birth Register and the Q-IVF to obtain maternal age data. Only women born as part of the Medical Birth Register were included and embryo transfers at or after 2018, using autologous oocytes. For binary outcomes, we report the estimate reported are Odds Ratio and for …
Analysis	Exposure	Outcome	Estimate	P-value	Lower 95% CI	Upper 95% CI	Cases	Observations	N individuals
Logistic mixed model	Maternal age	Implantation failure	1.03	1.22123e-39	1.03	1.04	26036	45648	13630
		Pregnancy loss	1.07	1.44895e-58	1.06	1.08	5078	19612	15792
		Pregnancy loss within the biochemical window	0.93	4.9e-25	0.92	0.94	1925	5078	4205
Linear mixed model		Gestational duration at pregnancy loss (all losses)	0.48	6.3e-08	0.3	0.65	-	4410	3733
		Gestational duration at pregnancy loss (biochemical losses)	0.22	0.085	-0.03	0.46	-	1387	1261
		Gestational duration at pregnancy loss (clinical losses)	0.15	0.162	-0.05	0.36	-	3023	2685

### Sheet: Supplementary Table 8
Supplementary Table 8. Rate of implantation failure and pregnancy loss in cycles using donated oocytes.
Outcome	Maternal age group	Proportion	n Cases	n total	95% CI
					Lower CI	Upper CI
Pregnancy loss	<=20	-	-	-	-	-
Pregnancy loss	21	0	0	1	0	0
Pregnancy loss	22	0	0	4	0	0
Pregnancy loss	23	0.142857	1	7	0	0.402082
Pregnancy loss	24	0.24	6	25	0.0725865	0.407414
Pregnancy loss	25	0.214286	6	28	0.0623017	0.36627
Pregnancy loss	26	0.210526	8	38	0.0809044	0.340148
Pregnancy loss	27	0.171429	12	70	0.0831398	0.259717
Pregnancy loss	28	0.222222	18	81	0.131685	0.312759
Pregnancy loss	29	0.144	18	125	0.0824524	0.205548
Pregnancy loss	30	0.243902	30	123	0.168011	0.319794
Pregnancy loss	31	0.234286	41	175	0.171533	0.297039
Pregnancy loss	32	0.205761	50	243	0.154933	0.256589
Pregnancy loss	33	0.188462	49	260	0.140925	0.235998
Pregnancy loss	34	0.186131	51	274	0.140046	0.232216
Pregnancy loss	35	0.173913	44	253	0.127208	0.220618
Pregnancy loss	36	0.217742	54	248	0.166377	0.269107
Pregnancy loss	37	0.234875	66	281	0.18531	0.284441
Pregnancy loss	38	0.186722	45	241	0.137523	0.235921
Pregnancy loss	39	0.254613	69	271	0.202745	0.30648
Pregnancy loss	40	0.17931	26	145	0.116871	0.241749
Pregnancy loss	41	0.265487	30	113	0.184067	0.346907
Pregnancy loss	42	0.3	21	70	0.192648	0.407352
Pregnancy loss	43	0.222222	10	45	0.100754	0.343691
Pregnancy loss	>=44	0.0943396	5	53	0.0156459	0.173033
Implantation failure	<=20	1	2	2	1	1
Implantation failure	21	0.8	4	5	0.449391	1
Implantation failure	22	0.5	4	8	0.153524	0.846476
Implantation failure	23	0.681818	15	22	0.487189	0.876448
Implantation failure	24	0.55	33	60	0.424119	0.675881
Implantation failure	25	0.567568	42	74	0.454692	0.680443
Implantation failure	26	0.619469	70	113	0.52995	0.708988
Implantation failure	27	0.584699	107	183	0.513304	0.656095
Implantation failure	28	0.61674	140	227	0.553494	0.679986
Implantation failure	29	0.6	201	335	0.54754	0.65246
Implantation failure	30	0.662269	251	379	0.614656	0.709883
Implantation failure	31	0.651625	361	554	0.61195	0.691299
Implantation failure	32	0.635057	442	696	0.599292	0.670823
Implantation failure	33	0.662228	547	826	0.629974	0.694481
Implantation failure	34	0.670814	593	884	0.639837	0.701792
Implantation failure	35	0.656211	523	797	0.623236	0.689186
Implantation failure	36	0.675545	558	826	0.643617	0.707472
Implantation failure	37	0.638955	538	842	0.606513	0.671397
Implantation failure	38	0.657325	516	785	0.624124	0.690525
Implantation failure	39	0.620645	481	775	0.586483	0.654807
Implantation failure	40	0.65368	302	462	0.610294	0.697066
Implantation failure	41	0.645349	222	344	0.594794	0.695904
Implantation failure	42	0.649038	135	208	0.584178	0.713899
Implantation failure	43	0.588235	70	119	0.49981	0.67666
Implantation failure	>=44	0.521739	60	115	0.430442	0.613037

### Sheet: Supplementary Table 9
Supplementary Table 9. Estimated effect of maternal age on the duration of gestation in pregnancy losses. Effect size, standard error, p-values and confidence intervals were estimated using linear mixed effects models in women undergoing assisted reproducte technology treatment with autologous oocytes.
Sample	Estimate	Standard error	P-value	Lower 95% CI	Upper 95% CI	Observations	N individuals
All losses	0.140028	0.0475048	0.00320761	0.0469203	0.233136	16844	13630
Biochemical losses	0.158866	0.0723591	0.0281969	0.0170446	0.300687	4113	3687
Clinical losses	-0.216004	0.0551251	8.97e-05	-0.324047	-0.107961	12731	10774
